# Integrating Imaging-Derived Clinical Endotypes with Plasma Proteomics and External Polygenic Risk Scores Enhances Coronary Microvascular Disease Risk Prediction^†^

**DOI:** 10.1101/2025.08.18.25333844

**Authors:** Rasika Venkatesh, Tess Cherlin, Penn Medicine BioBank, Marylyn D. Ritchie, Marie A. Guerraty, Shefali S. Verma

## Abstract

Coronary microvascular disease (CMVD) is an underdiagnosed but significant contributor to the burden of ischemic heart disease, characterized by angina and myocardial infarction. The development of risk prediction models such as polygenic risk scores (PRS) for CMVD has been limited by a lack of large-scale genome-wide association studies (GWAS). However, there is significant overlap between CMVD and enrollment criteria for coronary artery disease (CAD) GWAS. In this study, we developed CMVD PRS models by selecting variants identified in a CMVD GWAS and applying weights from an external CAD GWAS, using CMVD-associated loci as proxies for the genetic risk. We integrated plasma proteomics, clinical measures from perfusion PET imaging, and PRS to evaluate their contributions to CMVD risk prediction in comprehensive machine and deep learning models. We then developed a novel unsupervised endotyping framework for CMVD from perfusion PET-derived myocardial blood flow data, revealing distinct patient subgroups beyond traditional case-control definitions. This imaging-based stratification substantially improved classification performance alongside plasma proteomics and PRS, achieving AUROCs between 0.65 and 0.73 per class, significantly outperforming binary classifiers and existing clinical models, highlighting the potential of this stratification approach to enable more precise and personalized diagnosis by capturing the underlying heterogeneity of CMVD. This work represents the first application of imaging-based endotyping and the integration of genetic and proteomic data for CMVD risk prediction, establishing a framework for multimodal modeling in complex diseases.
