## Supplemental Table S1 for "Integrating Imaging-Derived Clinical Endotypes with Plasma Proteomics and External Polygenic Risk Scores Enhances Coronary Microvascular Disease Risk Prediction^†^"

### Sheet: S1. PRS SNP List
Supplemental Table S1. List of SNPs for each PRS model with effect sizes from CAD GWAS summary statistics. Position information listed in build Hg38.
CAD PRS	CMVD Targeted PRS	CMVD Targeted + GWAS PRS	CHR	POS	REF	ALT	Effect	A1
FALSE	FALSE	TRUE	chr1	20041185	C	T	0.018364	C
FALSE	FALSE	TRUE	chr1	223825378	G	C	0.0006025	C
FALSE	FALSE	TRUE	chr3	151823495	T	C	0.00117068	T
FALSE	FALSE	TRUE	chr10	74731160	G	A	-0.00111738	G
FALSE	FALSE	TRUE	chr12	1447550	A	C	0.00721007	C
FALSE	TRUE	TRUE	chr1	3615031	C	T	0.00025033	C
FALSE	TRUE	TRUE	chr1	109453175	T	G	-0.0409037	G
FALSE	TRUE	TRUE	chr2	46071398	A	G	-0.0131107	A
FALSE	TRUE	TRUE	chr2	143729521	A	G	-0.0107768	G
FALSE	TRUE	TRUE	chr3	172217071	C	T	0.00657868	T
FALSE	TRUE	TRUE	chr5	9701678	T	C	0.00565546	C
FALSE	TRUE	TRUE	chr5	52618453	A	G	0.00520772	A
FALSE	TRUE	TRUE	chr5	142612664	A	G	-0.00269446	G
FALSE	TRUE	TRUE	chr6	38755385	T	G	-0.00201716	T
FALSE	TRUE	TRUE	chr7	34820256	G	A	-0.00234054	A
FALSE	TRUE	TRUE	chr7	150507593	G	C	0.0165407	C
FALSE	TRUE	TRUE	chr8	22411670	T	C	-0.0125713	C
FALSE	TRUE	TRUE	chr9	110739092	T	G	0.00112614	G
FALSE	TRUE	TRUE	chr11	5457283	G	A	0.00178414	G
FALSE	TRUE	TRUE	chr12	125353416	G	A	-0.0010652	G
TRUE	FALSE	FALSE	chr1	2314131	C	G	0.0416382	C
TRUE	FALSE	FALSE	chr1	3069321	C	G	0.0351363	G
TRUE	FALSE	FALSE	chr1	3409348	C	A	0.0484602	A
TRUE	FALSE	FALSE	chr1	26958422	C	A	0.0950916	T
TRUE	FALSE	FALSE	chr1	37995647	C	A	-0.0356559	C
TRUE	FALSE	FALSE	chr1	55023869	C	T	-0.053319	T
TRUE	FALSE	FALSE	chr1	55039974	G	T	-0.251338	T
TRUE	FALSE	FALSE	chr1	55055640	G	T	-0.0377989	G
TRUE	FALSE	FALSE	chr1	56411837	C	T	0.0366545	T
TRUE	FALSE	FALSE	chr1	56550459	A	C	-0.115266	C
TRUE	FALSE	FALSE	chr1	58967682	C	T	0.0377502	T
TRUE	FALSE	FALSE	chr1	109274968	G	T	-0.0954833	T
TRUE	FALSE	FALSE	chr1	113630788	A	G	0.0521081	A
TRUE	FALSE	FALSE	chr1	115359893	G	C	-0.0403845	C
TRUE	FALSE	FALSE	chr1	150023307	G	A	0.0400283	A
TRUE	FALSE	FALSE	chr1	150599561	T	A	-0.03846	T
TRUE	FALSE	FALSE	chr1	154447367	A	G	0.0393493	A
TRUE	FALSE	FALSE	chr1	169345595	A	G	-0.0345212	G
TRUE	FALSE	FALSE	chr1	210295654	C	T	0.0389574	T
TRUE	FALSE	FALSE	chr1	222655362	C	T	-0.0692391	C
TRUE	FALSE	FALSE	chr2	19742712	G	A	0.0823924	A
TRUE	FALSE	FALSE	chr2	21063185	T	C	-0.0581098	T
TRUE	FALSE	FALSE	chr2	43847292	C	T	0.0487069	C
TRUE	FALSE	FALSE	chr2	43848344	T	C	-0.0794126	C
TRUE	FALSE	FALSE	chr2	45669298	C	A	-0.0284283	C
TRUE	FALSE	FALSE	chr2	60391893	A	G	0.0285154	A
TRUE	FALSE	FALSE	chr2	85534925	A	T	0.0573399	T
TRUE	FALSE	FALSE	chr2	128028089	C	T	0.0544385	T
TRUE	FALSE	FALSE	chr2	143428906	T	C	-0.0463305	C
TRUE	FALSE	FALSE	chr2	144513025	G	A	0.0426373	A
TRUE	FALSE	FALSE	chr2	145073861	C	T	0.0414323	T
TRUE	FALSE	FALSE	chr2	147620292	T	C	0.0297011	C
TRUE	FALSE	FALSE	chr2	164073872	A	T	-0.0404149	T
TRUE	FALSE	FALSE	chr2	203012510	C	T	0.113815	T
TRUE	FALSE	FALSE	chr2	215434906	C	G	0.0481121	C
TRUE	FALSE	FALSE	chr2	217815806	T	G	0.0328411	T
TRUE	FALSE	FALSE	chr2	226197364	A	G	-0.0373256	A
TRUE	FALSE	FALSE	chr2	229140789	A	G	-0.0305669	G
TRUE	FALSE	FALSE	chr2	232780981	G	A	0.0337101	A
TRUE	FALSE	FALSE	chr3	14884844	T	C	0.0340881	T
TRUE	FALSE	FALSE	chr3	49124851	C	T	-0.0534128	T
TRUE	FALSE	FALSE	chr3	52814191	C	T	-0.0509416	T
TRUE	FALSE	FALSE	chr3	124734175	T	G	0.058788	G
TRUE	FALSE	FALSE	chr3	136081567	A	T	-0.0465945	T
TRUE	FALSE	FALSE	chr3	138374047	C	T	0.0595056	T
TRUE	FALSE	FALSE	chr3	154219964	G	A	-0.0569556	G
TRUE	FALSE	FALSE	chr3	157134803	C	G	0.0310358	G
TRUE	FALSE	FALSE	chr3	172399665	AC	A	0.0341973	AC
TRUE	FALSE	FALSE	chr4	53705899	G	T	-0.0302597	T
TRUE	FALSE	FALSE	chr4	56915588	A	G	0.042787	G
TRUE	FALSE	FALSE	chr4	76495474	A	G	0.0302666	A
TRUE	FALSE	FALSE	chr4	80259918	A	T	0.0413434	T
TRUE	FALSE	FALSE	chr4	81704566	GT	G	-0.0411557	G
TRUE	FALSE	FALSE	chr4	119988346	A	C	0.0445256	C
TRUE	FALSE	FALSE	chr4	145863622	A	G	-0.0293922	G
TRUE	FALSE	FALSE	chr4	147352245	G	A	-0.0458122	G
TRUE	FALSE	FALSE	chr4	147480038	G	A	0.0784467	A
TRUE	FALSE	FALSE	chr4	155512368	G	T	0.0596496	G
TRUE	FALSE	FALSE	chr4	155716921	C	G	-0.0635659	G
TRUE	FALSE	FALSE	chr4	168766849	C	A	-0.0336515	A
TRUE	FALSE	FALSE	chr5	9552226	G	A	-0.0557433	A
TRUE	FALSE	FALSE	chr5	52897294	A	G	0.0526635	G
TRUE	FALSE	FALSE	chr5	56145744	G	C	-0.0375696	C
TRUE	FALSE	FALSE	chr5	56565039	G	T	0.0461088	T
TRUE	FALSE	FALSE	chr5	75360714	T	C	0.0284203	C
TRUE	FALSE	FALSE	chr5	108749489	G	A	-0.0545968	A
TRUE	FALSE	FALSE	chr5	119112584	C	T	0.0400231	T
TRUE	FALSE	FALSE	chr5	121943056	A	T	0.0377761	A
TRUE	FALSE	FALSE	chr5	128590497	A	C	0.0341347	C
TRUE	FALSE	FALSE	chr5	132459618	T	G	0.0482021	G
TRUE	FALSE	FALSE	chr5	142536127	C	T	0.0319326	T
TRUE	FALSE	FALSE	chr5	143114600	A	G	0.0358723	G
TRUE	FALSE	FALSE	chr6	1617092	T	C	-0.0506857	C
TRUE	FALSE	FALSE	chr6	12903725	A	G	0.113831	G
TRUE	FALSE	FALSE	chr6	22612400	G	A	0.034941	A
TRUE	FALSE	FALSE	chr6	31379121	A	G	-0.0428605	A
TRUE	FALSE	FALSE	chr6	34825347	G	A	0.0349187	A
TRUE	FALSE	FALSE	chr6	39204086	C	T	0.0426522	T
TRUE	FALSE	FALSE	chr6	43100632	G	T	-0.0350842	T
TRUE	FALSE	FALSE	chr6	43791136	G	A	-0.0365335	G
TRUE	FALSE	FALSE	chr6	57280764	C	T	0.0748681	T
TRUE	FALSE	FALSE	chr6	81886242	C	T	-0.035459	T
TRUE	FALSE	FALSE	chr6	96581995	G	A	-0.0358104	A
TRUE	FALSE	FALSE	chr6	126357185	T	TA	-0.0332728	TA
TRUE	FALSE	FALSE	chr6	133678730	C	G	0.0361315	G
TRUE	FALSE	FALSE	chr6	133881552	T	C	-0.060705	C
TRUE	FALSE	FALSE	chr6	134057013	T	A	0.0353027	A
TRUE	FALSE	FALSE	chr6	150676304	C	T	-0.0506506	T
TRUE	FALSE	FALSE	chr6	160114846	T	C	0.26228	C
TRUE	FALSE	FALSE	chr6	160299715	G	A	0.0914807	A
TRUE	FALSE	FALSE	chr6	160589086	A	G	0.303958	G
TRUE	FALSE	FALSE	chr6	160596331	G	A	0.106121	A
TRUE	FALSE	FALSE	chr6	160676839	A	G	0.0621468	G
TRUE	FALSE	FALSE	chr6	160683886	G	A	0.363756	A
TRUE	FALSE	FALSE	chr6	160690668	C	T	0.517195	T
TRUE	FALSE	FALSE	chr6	160756724	C	T	0.368361	T
TRUE	FALSE	FALSE	chr7	6406396	A	G	-0.0402227	G
TRUE	FALSE	FALSE	chr7	19009765	G	A	0.0649289	A
TRUE	FALSE	FALSE	chr7	20260793	A	G	0.0348934	G
TRUE	FALSE	FALSE	chr7	35237481	A	C	-0.0338752	C
TRUE	FALSE	FALSE	chr7	45038379	G	A	-0.0494981	A
TRUE	FALSE	FALSE	chr7	107300879	T	C	0.0348071	C
TRUE	FALSE	FALSE	chr7	117459992	G	T	0.030686	G
TRUE	FALSE	FALSE	chr7	130023656	C	T	-0.0498172	T
TRUE	FALSE	FALSE	chr7	140060740	TCCCTGCTCTC	T	-0.0359242	T
TRUE	FALSE	FALSE	chr7	150993088	C	T	0.111949	T
TRUE	FALSE	FALSE	chr8	18402921	T	G	0.0345214	T
TRUE	FALSE	FALSE	chr8	19956018	A	G	0.132047	G
TRUE	FALSE	FALSE	chr8	20008236	C	T	-0.0461671	T
TRUE	FALSE	FALSE	chr8	20058609	G	A	-0.039095	A
TRUE	FALSE	FALSE	chr8	22190977	G	A	0.0787059	A
TRUE	FALSE	FALSE	chr8	25204291	G	A	-0.0315153	G
TRUE	FALSE	FALSE	chr8	94266079	G	C	0.041822	C
TRUE	FALSE	FALSE	chr8	125466208	T	C	0.0472426	T
TRUE	FALSE	FALSE	chr9	13724052	A	T	-0.0521317	T
TRUE	FALSE	FALSE	chr9	19436057	G	A	0.0369253	A
TRUE	FALSE	FALSE	chr9	21843843	A	G	-0.0445724	G
TRUE	FALSE	FALSE	chr9	22011084	G	C	-0.127179	C
TRUE	FALSE	FALSE	chr9	22098620	A	G	0.174278	G
TRUE	FALSE	FALSE	chr9	107768043	A	G	0.0447628	A
TRUE	FALSE	FALSE	chr9	120964471	GCAAA	G	-0.0623382	G
TRUE	FALSE	FALSE	chr9	121657894	T	C	0.0373616	C
TRUE	FALSE	FALSE	chr9	133278431	T	C	0.0537577	T
TRUE	FALSE	FALSE	chr10	12233948	G	A	-0.0322721	A
TRUE	FALSE	FALSE	chr10	30028144	G	A	0.0543625	A
TRUE	FALSE	FALSE	chr10	43985363	T	G	-0.052281	T
TRUE	FALSE	FALSE	chr10	44245808	G	A	-0.0759601	A
TRUE	FALSE	FALSE	chr10	80491758	T	C	-0.0340625	C
TRUE	FALSE	FALSE	chr10	89247603	T	G	0.058667	G
TRUE	FALSE	FALSE	chr10	94269413	T	C	0.0378737	C
TRUE	FALSE	FALSE	chr10	98164006	C	G	-0.0291704	G
TRUE	FALSE	FALSE	chr10	103016448	C	T	-0.0685157	T
TRUE	FALSE	FALSE	chr10	103883465	G	C	0.0418102	C
TRUE	FALSE	FALSE	chr10	122471234	G	T	-0.0322709	T
TRUE	FALSE	FALSE	chr11	5679844	C	A	0.06215	A
TRUE	FALSE	FALSE	chr11	9301806	T	C	0.0554751	C
TRUE	FALSE	FALSE	chr11	9740727	T	C	-0.037816	T
TRUE	FALSE	FALSE	chr11	13274204	AT	A	-0.0342838	AT
TRUE	FALSE	FALSE	chr11	32358975	T	C	-0.032983	T
TRUE	FALSE	FALSE	chr11	65638129	G	T	-0.0412008	T
TRUE	FALSE	FALSE	chr11	75566583	A	G	-0.0616997	A
TRUE	FALSE	FALSE	chr11	100722807	G	C	-0.0387352	G
TRUE	FALSE	FALSE	chr11	102924877	G	A	-0.038519	A
TRUE	FALSE	FALSE	chr11	103802566	T	A	0.0652425	T
TRUE	FALSE	FALSE	chr11	110373636	A	T	0.0407419	T
TRUE	FALSE	FALSE	chr11	116778201	G	C	0.058263	G
TRUE	FALSE	FALSE	chr11	119078621	C	T	0.0329025	T
TRUE	FALSE	FALSE	chr11	120493228	T	C	0.0294662	C
TRUE	FALSE	FALSE	chr11	126392743	A	G	-0.030326	G
TRUE	FALSE	FALSE	chr12	7071136	TATTTA	T	-0.0563391	T
TRUE	FALSE	FALSE	chr12	20067099	C	G	-0.0400981	C
TRUE	FALSE	FALSE	chr12	54127810	C	T	0.0936985	T
TRUE	FALSE	FALSE	chr12	89615182	A	G	0.0549907	G
TRUE	FALSE	FALSE	chr12	95114195	G	A	-0.083104	A
TRUE	FALSE	FALSE	chr12	111472415	A	G	0.0566293	A
TRUE	FALSE	FALSE	chr12	114915563	T	C	0.0294183	C
TRUE	FALSE	FALSE	chr12	120979185	A	G	0.0484566	G
TRUE	FALSE	FALSE	chr12	123924955	G	A	-0.0312116	A
TRUE	FALSE	FALSE	chr12	124831101	A	G	0.0664768	G
TRUE	FALSE	FALSE	chr12	124852410	C	T	-0.0364051	T
TRUE	FALSE	FALSE	chr13	28388549	T	C	0.0396413	C
TRUE	FALSE	FALSE	chr13	32551937	T	C	-0.0289287	C
TRUE	FALSE	FALSE	chr13	98782556	C	G	0.0270665	C
TRUE	FALSE	FALSE	chr13	110165755	T	A	-0.0776651	A
TRUE	FALSE	FALSE	chr13	110182399	C	T	0.0398367	T
TRUE	FALSE	FALSE	chr13	110266313	C	G	0.0672848	G
TRUE	FALSE	FALSE	chr13	110302006	C	G	0.0471587	G
TRUE	FALSE	FALSE	chr13	110397276	T	C	-0.0629359	C
TRUE	FALSE	FALSE	chr13	110456089	T	C	0.0505006	C
TRUE	FALSE	FALSE	chr13	112964182	T	C	0.0355605	C
TRUE	FALSE	FALSE	chr14	74980176	C	G	-0.0359623	C
TRUE	FALSE	FALSE	chr14	94371805	G	T	-0.138817	T
TRUE	FALSE	FALSE	chr14	99657150	T	C	-0.0680643	C
TRUE	FALSE	FALSE	chr15	58438299	C	T	0.0370104	C
TRUE	FALSE	FALSE	chr15	67163292	C	T	-0.0577884	T
TRUE	FALSE	FALSE	chr15	78759363	C	T	-0.0691098	T
TRUE	FALSE	FALSE	chr15	78773038	T	C	0.0752559	T
TRUE	FALSE	FALSE	chr15	78849442	T	C	-0.0687276	C
TRUE	FALSE	FALSE	chr15	81093211	T	G	0.0406521	T
TRUE	FALSE	FALSE	chr15	89022026	A	C	-0.0642928	C
TRUE	FALSE	FALSE	chr15	90885359	T	G	0.0603783	T
TRUE	FALSE	FALSE	chr15	95603185	A	C	-0.0327344	C
TRUE	FALSE	FALSE	chr16	15815656	C	A	-0.0299847	A
TRUE	FALSE	FALSE	chr16	56953103	C	T	-0.0372313	T
TRUE	FALSE	FALSE	chr16	75408245	T	G	-0.04693	T
TRUE	FALSE	FALSE	chr16	81477137	C	T	-0.0323374	T
TRUE	FALSE	FALSE	chr16	81874262	T	G	0.0289761	T
TRUE	FALSE	FALSE	chr16	83012185	A	G	-0.0499921	G
TRUE	FALSE	FALSE	chr17	2165638	C	A	-0.0482971	C
TRUE	FALSE	FALSE	chr17	17823651	C	T	0.0352165	C
TRUE	FALSE	FALSE	chr17	29611406	T	C	0.0339263	C
TRUE	FALSE	FALSE	chr17	42118063	A	G	0.0531492	G
TRUE	FALSE	FALSE	chr17	42419266	T	C	0.0317267	C
TRUE	FALSE	FALSE	chr17	46935905	T	C	0.0444266	C
TRUE	FALSE	FALSE	chr17	49046061	T	C	-0.0382241	C
TRUE	FALSE	FALSE	chr17	61155004	T	C	0.0449092	T
TRUE	FALSE	FALSE	chr17	64315043	G	T	-0.0352643	G
TRUE	FALSE	FALSE	chr17	68467844	C	T	-0.0358199	C
TRUE	FALSE	FALSE	chr17	75845204	T	C	-0.031105	C
TRUE	FALSE	FALSE	chr18	22429728	T	C	0.0323675	C
TRUE	FALSE	FALSE	chr18	48989546	G	T	-0.034525	G
TRUE	FALSE	FALSE	chr18	49687312	G	A	0.0386092	A
TRUE	FALSE	FALSE	chr18	59293278	T	C	0.0300172	C
TRUE	FALSE	FALSE	chr18	60185354	T	C	0.0327892	C
TRUE	FALSE	FALSE	chr19	8364439	G	A	-0.177341	A
TRUE	FALSE	FALSE	chr19	11077441	C	T	-0.114457	T
TRUE	FALSE	FALSE	chr19	11105941	G	A	0.031526	A
TRUE	FALSE	FALSE	chr19	11120527	G	A	-0.197147	A
TRUE	FALSE	FALSE	chr19	11416089	T	G	-0.0354013	T
TRUE	FALSE	FALSE	chr19	17108295	G	A	0.0330858	A
TRUE	FALSE	FALSE	chr19	17718799	T	C	-0.0396441	T
TRUE	FALSE	FALSE	chr19	18464383	A	G	0.092672	G
TRUE	FALSE	FALSE	chr19	41284181	G	A	0.0682278	G
TRUE	FALSE	FALSE	chr19	41331710	G	A	-0.0552171	A
TRUE	FALSE	FALSE	chr19	41354391	A	G	0.0416112	A
TRUE	FALSE	FALSE	chr19	44908684	T	C	0.091423	C
TRUE	FALSE	FALSE	chr19	44908822	C	T	-0.153684	T
TRUE	FALSE	FALSE	chr19	45239240	C	T	0.0400684	T
TRUE	FALSE	FALSE	chr19	45798221	C	T	0.0349209	T
TRUE	FALSE	FALSE	chr20	17615510	C	A	0.037132	A
TRUE	FALSE	FALSE	chr20	34770696	T	A	0.0329964	A
TRUE	FALSE	FALSE	chr20	35211373	A	C	-0.0472069	C
TRUE	FALSE	FALSE	chr20	40513876	G	A	0.0916249	A
TRUE	FALSE	FALSE	chr20	41295639	G	A	0.0339069	A
TRUE	FALSE	FALSE	chr20	45980262	G	A	0.0471033	A
TRUE	FALSE	FALSE	chr20	48816613	T	C	-0.0432951	C
TRUE	FALSE	FALSE	chr20	59164414	A	T	0.0481717	T
TRUE	FALSE	FALSE	chr21	34221526	G	A	0.109056	A
TRUE	FALSE	FALSE	chr21	34233562	C	T	0.0964906	T
TRUE	FALSE	FALSE	chr22	19972661	C	G	0.0324281	G
TRUE	FALSE	FALSE	chr22	24159893	A	G	-0.0596346	G
TRUE	FALSE	FALSE	chr22	24281863	G	T	-0.103223	T
TRUE	FALSE	FALSE	chr22	30273894	G	A	-0.0338292	G
TRUE	FALSE	FALSE	chr22	43227966	A	G	-0.0323615	A
