## Supplemental Table S2 for "Integrating Imaging-Derived Clinical Endotypes with Plasma Proteomics and External Polygenic Risk Scores Enhances Coronary Microvascular Disease Risk Prediction^†^"

### Sheet: S2. Classification Model Perfor
Supplemental Table S2. Binary Classification Model Performance. Reported as mean (standard deviation).
Model	Model Features	Model Type	AUROC	AUPRC	Precision	Recall	F1-Score	Balanced Accuracy	Brier Score
1	age + sex	EN	0.577 (0.038)	0.596 (0.037)	0.568 (0.029)	0.622 (0.055)	0.593 (0.038)	0.557 (0.034)	0.246 (0.005)
		XGBoost	0.573 (0.043)	0.592 (0.04)	0.473 (0.167)	0.85 (0.317)	0.605 (0.213)	0.509 (0.021)	0.283 (0.03)
		Autoencoder	0.567 (0.038)	0.591 (0.043)	0.55 (0.017)	0.727 (0.058)	0.625 (0.029)	0.543 (0.025)	0.246 (0.005)
		FNN	0.568 (0.036)	0.591 (0.041)	0.501 (0.176)	0.649 (0.233)	0.565 (0.2)	0.547 (0.022)	0.248 (0.006)
2	age + sex + PCs1-5	EN	0.578 (0.04)	0.596 (0.037)	0.566 (0.032)	0.59 (0.052)	0.577 (0.037)	0.551 (0.034)	0.246 (0.006)
		XGBoost	0.573 (0.039)	0.584 (0.025)	0.53 (0.023)	0.81 (0.305)	0.61 (0.127)	0.509 (0.015)	0.28 (0.027)
		Autoencoder	0.555 (0.04)	0.569 (0.039)	0.55 (0.025)	0.695 (0.077)	0.613 (0.035)	0.541 (0.033)	0.25 (0.008)
		FNN	0.547 (0.049)	0.568 (0.051)	0.531 (0.032)	0.591 (0.041)	0.559 (0.032)	0.515 (0.036)	0.253 (0.011)
3	age + sex + proteomics	EN	0.675 (0.041)	0.685 (0.044)	0.637 (0.033)	0.686 (0.048)	0.66 (0.034)	0.633 (0.035)	0.229 (0.01)
		XGBoost	0.659 (0.032)	0.66 (0.038)	0.561 (0.038)	0.9 (0.094)	0.687 (0.017)	0.564 (0.048)	0.271 (0.028)
		Autoencoder	0.589 (0.034)	0.601 (0.04)	0.577 (0.027)	0.593 (0.055)	0.584 (0.037)	0.563 (0.03)	0.367 (0.032)
		FNN	0.606 (0.03)	0.612 (0.033)	0.594 (0.037)	0.595 (0.052)	0.594 (0.039)	0.579 (0.035)	0.319 (0.054)
4	age + sex + PCs 1-5 + proteomics	EN	0.676 (0.04)	0.683 (0.042)	0.638 (0.035)	0.692 (0.045)	0.663 (0.033)	0.634 (0.036)	0.229 (0.01)
		XGBoost	0.666 (0.03)	0.661 (0.035)	0.558 (0.036)	0.907 (0.119)	0.685 (0.029)	0.56 (0.042)	0.268 (0.024)
		Autoencoder	0.589 (0.049)	0.602 (0.048)	0.585 (0.049)	0.565 (0.064)	0.574 (0.054)	0.568 (0.049)	0.364 (0.049)
		FNN	0.61 (0.038)	0.612 (0.04)	0.596 (0.034)	0.6 (0.045)	0.598 (0.035)	0.581 (0.035)	0.331 (0.045)
5	age + sex + PCs1-5 + CAD PRS (235 SNPs)	EN	0.566 (0.039)	0.594 (0.039)	0.549 (0.037)	0.566 (0.067)	0.556 (0.046)	0.533 (0.039)	0.248 (0.007)
		XGBoost	0.578 (0.05)	0.597 (0.043)	0.529 (0.028)	0.901 (0.139)	0.661 (0.032)	0.514 (0.032)	0.289 (0.034)
		Autoencoder	0.539 (0.056)	0.556 (0.058)	0.536 (0.038)	0.592 (0.099)	0.561 (0.059)	0.522 (0.043)	0.262 (0.02)
		FNN	0.566 (0.046)	0.583 (0.047)	0.554 (0.042)	0.63 (0.062)	0.589 (0.041)	0.541 (0.047)	0.255 (0.016)
6	age + sex + PCs1-5 + CMVD PRS (15 SNPs)	EN	0.581 (0.04)	0.595 (0.043)	0.577 (0.033)	0.59 (0.054)	0.582 (0.038)	0.562 (0.035)	0.246 (0.007)
		XGBoost	0.588 (0.044)	0.586 (0.035)	0.531 (0.032)	0.964 (0.081)	0.682 (0.003)	0.518 (0.04)	0.291 (0.027)
		Autoencoder	0.554 (0.032)	0.568 (0.038)	0.546 (0.031)	0.621 (0.067)	0.58 (0.041)	0.533 (0.035)	0.253 (0.009)
		FNN	0.555 (0.037)	0.568 (0.036)	0.544 (0.017)	0.64 (0.056)	0.587 (0.027)	0.531 (0.02)	0.252 (0.011)
7	age + sex + PCs1-5 + CMVD PRS (15 SNPs + 5 GWAS SNPs)	EN	0.581 (0.039)	0.599 (0.041)	0.577 (0.034)	0.588 (0.047)	0.582 (0.034)	0.561 (0.034)	0.246 (0.007)
		XGBoost	0.582 (0.044)	0.588 (0.039)	0.531 (0.021)	0.966 (0.048)	0.685 (0.012)	0.523 (0.035)	0.288 (0.03)
		Autoencoder	0.551 (0.029)	0.558 (0.031)	0.554 (0.018)	0.674 (0.088)	0.606 (0.043)	0.545 (0.024)	0.254 (0.011)
		FNN	0.558 (0.035)	0.562 (0.032)	0.56 (0.034)	0.642 (0.08)	0.596 (0.038)	0.548 (0.036)	0.255 (0.007)
8	age + sex + PCs1-5 + CMVD PRS (15 SNPs) + proteomics	EN	0.667 (0.041)	0.676 (0.044)	0.635 (0.039)	0.689 (0.047)	0.66 (0.036)	0.63 (0.04)	0.232 (0.01)
		XGBoost	0.666 (0.036)	0.671 (0.043)	0.576 (0.044)	0.828 (0.168)	0.668 (0.055)	0.575 (0.049)	0.258 (0.017)
		Autoencoder	0.593 (0.046)	0.593 (0.052)	0.587 (0.043)	0.577 (0.039)	0.581 (0.037)	0.569 (0.042)	0.367 (0.036)
		FNN	0.614 (0.055)	0.62 (0.053)	0.605 (0.04)	0.608 (0.052)	0.606 (0.041)	0.59 (0.04)	0.328 (0.06)
