## Supplemental Table S3 for "Integrating Imaging-Derived Clinical Endotypes with Plasma Proteomics and External Polygenic Risk Scores Enhances Coronary Microvascular Disease Risk Prediction^†^"

### Sheet: Model 1
Supplemental Table S3. SHAP feature importances for all binary classification models. Importance is measured as mean SHAP values across all models and all sets of feature inputs.
Model 1	EN		XGBoost		Autoencoder		FNN
Ranking	Feature	Importance	Feature	Importance	Feature	Importance	Feature	Importance
1	Enrollment_age	0.239332	Enrollment_age	0.0675224	Enrollment_age	0.0411341	Enrollment_age	0.0169504
2	Sex	0.188924	Sex	0.0432056	Sex	0.0383959	Sex	0.00336445

### Sheet: Model 2
Model 2	EN		XGBoost		Autoencoder		FNN
Ranking	Feature	Importance	Feature	Importance	Feature	Importance	Feature	Importance
1	Enrollment_age	0.196777	Enrollment_age	0.0357444	Enrollment_age	0.0555076	Enrollment_age	0.0579898
2	Sex	0.133136	PC5	0.0155749	PC4	0.0336429	PC4	0.0537355
3	PC1	0.0735871	PC1	0.0149215	PC1	0.0315393	PC2	0.0435329
4	PC2	0.019763	PC3	0.0123482	Sex	0.0281989	PC5	0.0339265
5	PC3	-0.0106754	Sex	0.00895911	PC3	0.0172129	Sex	0.0328162
6	PC4	0.0415971	PC4	0.00513631	PC2	0.0149117	PC3	0.0265066
7	PC5	0.0471903	PC2	0.00402581	PC5	0.0133205	PC1	0.0133658

### Sheet: Model 3
Model 3	EN		XGBoost		Autoencoder		FNN
Ranking	Feature	Importance	Feature	Importance	Feature	Importance	Feature	Importance
1	BMP-6	0.00641277	BNP	0.182361	CD4	0.0796664	CD84	0.0761335
2	ANGPT1	0.000115529	PTX3	0.146538	VSIG2	0.0604775	BNP	0.0736349
3	ADM	0.0542735	BOC	0.12273	THBS2	0.0577416	IL-1ra	0.0616517
4	CD40-L	0.000848928	ACE2	0.111495	IL-27	0.0567828	TM	0.0570769
5	SLAMF7	0.00312833	FGF-23	0.103998	PRSS27	0.0530044	CD40-L	0.054183
6	PGF	0.0107513	PGF	0.0917319	BOC	0.0499525	BOC	0.0539915
7	ADAM-TS13	-0.0773838	TNFRSF11A	0.0792975	ADM	0.0497153	STK4	0.0539385
8	BOC	-0.0555904	MERTK	0.0769128	SCF	0.0492254	REN	0.0531267
9	IL-4RA	-0.000955339	CTRC	0.073777	ADAM-TS13	0.0459535	PD-L2	0.0459928
10	SRC	-0.00103305	PAPPA	0.0717344	REN	0.0452067	SCF	0.0459878
11	IL-1ra	-0.0152863	REN	0.0702045	FS	0.0430546	PDGF subunit B	0.0447264
12	IL6	0.0100387	LEP	0.0648097	TF	0.0422317	VSIG2	0.0434132
13	TNFRSF10A	0.00493331	IL-27	0.0617819	BNP	0.0417127	SRC	0.0421307
14	STK4	0.039365	ADM	0.0615128	DECR1	0.0416585	ADAM-TS13	0.0415052
15	IDUA	0.00039405	ADAM-TS13	0.0595227	SERPINA12	0.0404384	ADM	0.0409642
16	TNFRSF11A	0.00145795	IL1RL2	0.0549171	STK4	0.0395504	MMP12	0.0406574
17	PAR-1	0.0482119	CTSL1	0.0506322	AGRP	0.0388274	TNFRSF11A	0.0387491
18	TRAIL-R2	0.0142109	SRC	0.0490805	HSP 27	0.038241	CXCL1	0.0379399
19	PRSS27	0.0251828	IL-17D	0.0473562	AMBP	0.0376043	GLO1	0.0351853
20	TIE2	0.00392139	TRAIL-R2	0.0469026	Dkk-1	0.0375241	SPON2	0.0350679
21	TF	-0.00193286	THBS2	0.0431375	NEMO	0.0370995	KIM1	0.0349064
22	IL1RL2	-0.0273001	TM	0.0425275	TIE2	0.0370602	DECR1	0.0341683
23	PDGF subunit B	0.000315486	BMP-6	0.0416259	IL-4RA	0.0365513	CEACAM8	0.0340495
24	IL-27	0.0783945	GIF	0.0407241	TGM2	0.0351898	PIgR	0.0339934
25	IL-17D	0.0269883	MARCO	0.0397123	MERTK	0.035169	DCN	0.0339276
26	CXCL1	-0.00140732	PAR-1	0.0387735	GLO1	0.0348955	LOX-1	0.0320491
27	LOX-1	8.04485e-05	SERPINA12	0.0379093	TNFRSF10A	0.0343109	IL-27	0.0320078
28	Gal-9	0.00290583	ANGPT1	0.0368197	IL16	0.0340561	PARP-1	0.0316967
29	GIF	0.00716608	IL-1ra	0.0360381	PARP-1	0.0340044	Dkk-1	0.0316926
30	SCF	0.00737188	PRSS27	0.0351144	IL-17D	0.033181	CD4	0.0315168
31	IL18	0.000602745	PSGL-1	0.0341509	GIF	0.0325022	IL-17D	0.0313003
32	FGF-21	-0.000253035	MMP12	0.0324747	CD40-L	0.0324787	IL6	0.0300898
33	PIgR	0.0467282	FS	0.0285057	PAR-1	0.0320526	MARCO	0.0298886
34	RAGE	0.0125015	STK4	0.0278508	KIM1	0.0314366	PSGL-1	0.0293036
35	SOD2	-0.000998941	GDF-2	0.0231227	CTRC	0.0309566	PAPPA	0.0288482
36	CTRC	-0.0529882	NEMO	0.01887	IL6	0.0300341	TIE2	0.0288048
37	FGF-23	0.00164548	GLO1	0.0157829	Gal-9	0.0300063	HAOX1	0.0279744
38	SPON2	0.00820799	LPL	0.0151753	SRC	0.029071	IDUA	0.0278311
39	GH	0.0122084	CA5A	0.0144351	HB-EGF	0.0269738	FGF-23	0.0276569
40	FS	0.0399474	HAOX1	0.0140738	LOX-1	0.0260772	CCL17	0.0269631
41	GLO1	-0.00220052	HO-1	0.013602	MMP12	0.02592	MERTK	0.0268494
42	CD84	-0.00101958	Dkk-1	0.0133414	GH	0.0247998	Gal-9	0.0266732
43	PAPPA	0.000533912	VSIG2	0.0130159	IDUA	0.0247372	THPO	0.0259189
44	SERPINA12	-0.0462605	KIM1	0.0129563	CEACAM8	0.0246584	SERPINA12	0.0252271
45	REN	0.0838204	AMBP	0.0129439	FABP2	0.0245036	PRSS8	0.0247291
46	DECR1	0.0107514	SORT1	0.0126921	BMP-6	0.024156	PGF	0.0245572
47	MERTK	0.0130952	PD-L2	0.0114832	PDGF subunit B	0.0239677	IL1RL2	0.024263
48	KIM1	0.101582	IL18	0.0110611	IL1RL2	0.0236829	THBS2	0.0237791
49	THBS2	0.0520304	CD84	0.0105138	SPON2	0.0233147	hOSCAR	0.0235689
50	TM	0.0251284	HSP 27	0.0104143	CXCL1	0.0230071	FGF-21	0.022951
51	VSIG2	-0.00523076	Gal-9	0.00945975	IL-1ra	0.0228792	MMP7	0.0222173
52	AMBP	0.0189422	SCF	0.00820485	THPO	0.0218524	CTRC	0.0220118
53	PRELP	0.0354415	IDUA	0.00740128	LEP	0.0216774	PAR-1	0.0215174
54	HO-1	-0.00642785	SLAMF7	0.00701361	RAGE	0.0212463	PRELP	0.020925
55	XCL1	-0.00258767	CD4	0.00627559	PRSS8	0.0207883	FS	0.0209001
56	IL16	0.000227283	VEGFD	0.00520543	VEGFD	0.0198786	TNFRSF13B	0.0204245
57	SORT1	-0.00438666	CCL3	0.00514029	CA5A	0.0193297	HB-EGF	0.0196754
58	CEACAM8	-0.0078737	FABP2	0.00503638	MARCO	0.0190247	IL-4RA	0.0196118
59	PTX3	0.0416901	THPO	0	CD84	0.0188439	SORT1	0.0192499
60	PSGL-1	-4.06061e-06	PARP-1	0	HO-1	0.0185454	NEMO	0.0188486
61	CCL17	-0.000335338	HB-EGF	0	GT	0.0181632	TGM2	0.0184938
62	CCL3	-0.00209264	TNFRSF13B	0	CTSL1	0.0180197	PTX3	0.018393
63	MMP7	0.0336509	IL-4RA	0	HAOX1	0.0176309	IgG Fc receptor II-b	0.018004
64	IgG Fc receptor II-b	0.00365097	GT	0	PD-L2	0.0176215	BMP-6	0.0176628
65	ITGB1BP2	0.00310748	AGRP	0	FGF-21	0.0173012	XCL1	0.017449
66	DCN	0.00177215	CD40-L	0	SORT1	0.0170063	GH	0.0172582
67	Dkk-1	-0.0033407	TGM2	0	MMP7	0.0167389	CA5A	0.0165737
68	LPL	-0.00271698	hOSCAR	0	PAPPA	0.0165864	HSP 27	0.0163819
69	PRSS8	0.038144	PDGF subunit B	0	XCL1	0.016492	ACE2	0.0163747
70	AGRP	0.00264019	PRSS8	0	LPL	0.0163279	ANGPT1	0.0162865
71	HB-EGF	0.00188217	DECR1	0	PIgR	0.0161319	TF	0.0158302
72	GDF-2	-0.00136607	CXCL1	0	ANGPT1	0.0160624	GIF	0.015001
73	FABP2	0.00125592	LOX-1	0	PRELP	0.0157442	HO-1	0.0147838
74	THPO	-2.0769e-05	FGF-21	0	PGF	0.0156754	RAGE	0.0143338
75	MARCO	0.00226388	PIgR	0	PSGL-1	0.0156036	VEGFD	0.0142824
76	GT	-0.00157671	RAGE	0	ACE2	0.0154686	LPL	0.0142722
77	BNP	0.101815	SOD2	0	hOSCAR	0.0151108	TNFRSF10A	0.0142088
78	MMP12	0.0317674	TIE2	0	GDF-2	0.0148608	SLAMF7	0.0140405
79	ACE2	0.0092927	SPON2	0	FGF-23	0.014784	PRSS27	0.0138272
80	PD-L2	0.00722648	GH	0	TRAIL-R2	0.01433	FABP2	0.0135536
81	CTSL1	0.00104231	TNFRSF10A	0	TM	0.0138494	IL18	0.0132602
82	hOSCAR	0.000926185	DCN	0	TNFRSF13B	0.0138411	GDF-2	0.0130942
83	TNFRSF13B	0.00100068	PRELP	0	ITGB1BP2	0.0138049	LEP	0.0120021
84	TGM2	0.00537431	XCL1	0	IL18	0.0133657	IL16	0.0114366
85	LEP	-0.00422889	IL16	0	DCN	0.013308	ITGB1BP2	0.0106785
86	CA5A	0.00887677	TF	0	CCL17	0.0114588	AMBP	0.0096429
87	HSP 27	-0.000988691	IL6	0	IgG Fc receptor II-b	0.0114455	AGRP	0.00963325
88	CD4	0.0253084	CCL17	0	PTX3	0.0109029	GT	0.00945855
89	NEMO	0.00853605	MMP7	0	SLAMF7	0.0108553	CCL3	0.00943028
90	VEGFD	-0.00117991	IgG Fc receptor II-b	0	CCL3	0.0107126	SOD2	0.00887551
91	PARP-1	-0.00174096	ITGB1BP2	0	TNFRSF11A	0.0106663	CTSL1	0.00839522
92	HAOX1	0	CEACAM8	0	SOD2	0.0078451	TRAIL-R2	0.00713235

### Sheet: Model 4
Model 4	EN		XGBoost		Autoencoder		FNN
Ranking	Feature	Importance	Feature	Importance	Feature	Importance	Feature	Importance
1	Enrollment_age	0.0896712	FGF-23	0.154396	TM	0.0741407	BNP	0.084487
2	Sex	0.00613024	THBS2	0.153372	BNP	0.0712261	TM	0.0708433
3	PC1	0.0103097	BNP	0.12727	CD40-L	0.0618157	Dkk-1	0.0605946
4	PC2	0.00760995	Enrollment_age	0.124263	Dkk-1	0.0568745	HSP 27	0.0525475
5	PC3	-0.00135924	BOC	0.111299	REN	0.0546926	PC1	0.0488516
6	PC4	0.0128383	ADAM-TS13	0.101684	KIM1	0.0486271	DECR1	0.0465602
7	PC5	0.0440882	CTRC	0.0948516	CD84	0.0477082	VSIG2	0.0425152
8	BMP-6	0.0120228	REN	0.0890163	ADAM-TS13	0.0467409	IL-1ra	0.0420083
9	ANGPT1	0.000570063	ACE2	0.085546	ADM	0.0438717	Enrollment_age	0.0416687
10	ADM	0.0492732	MMP7	0.083091	VSIG2	0.0424525	KIM1	0.0414404
11	CD40-L	0.00342672	IL-1ra	0.0814726	FS	0.041423	PC5	0.0413109
12	SLAMF7	0.00734994	PGF	0.0789838	SCF	0.0397568	BOC	0.0405732
13	PGF	0.0137213	PRSS27	0.0781884	IL-27	0.0380799	THBS2	0.0391041
14	ADAM-TS13	-0.0743258	Gal-9	0.0779659	BOC	0.0378175	STK4	0.0389084
15	BOC	-0.0408954	IL-17D	0.0773369	Enrollment_age	0.0376658	CD84	0.037904
16	IL-4RA	-0.00194343	PARP-1	0.0764034	PC5	0.035739	REN	0.0360613
17	SRC	-0.00137242	TRAIL-R2	0.0744994	THBS2	0.0344672	ADM	0.0354397
18	IL-1ra	-0.0172498	SCF	0.0739393	IL-1ra	0.0330586	FS	0.0353716
19	IL6	0.0140803	IL-27	0.073062	IL6	0.0330495	CD40-L	0.0353342
20	TNFRSF10A	0.0100099	GIF	0.0728709	CD4	0.0324849	TIE2	0.0346406
21	STK4	0.0417431	BMP-6	0.0723389	GLO1	0.0311007	MARCO	0.0328575
22	IDUA	0.00148987	PAR-1	0.0697251	FGF-21	0.0302084	IL1RL2	0.0317333
23	TNFRSF11A	0.00357681	IL1RL2	0.0689807	CXCL1	0.0299661	ADAM-TS13	0.0315834
24	PAR-1	0.0510014	PC5	0.0662193	PRSS27	0.029591	PARP-1	0.0301864
25	TRAIL-R2	0.0136975	ITGB1BP2	0.0646306	DECR1	0.0295291	PD-L2	0.029872
26	PRSS27	0.0383548	STK4	0.0638621	PDGF subunit B	0.0292828	CEACAM8	0.0291978
27	TIE2	0.0075157	hOSCAR	0.0619458	PD-L2	0.0280854	ANGPT1	0.0286786
28	TF	-0.00233812	TNFRSF13B	0.0612467	CCL17	0.0277221	TNFRSF11A	0.0284706
29	IL1RL2	-0.0401975	TIE2	0.0607759	SRC	0.0275727	PRSS27	0.0273446
30	PDGF subunit B	0.00127051	IL6	0.059835	HAOX1	0.0272183	IL-17D	0.0270429
31	IL-27	0.0594544	ADM	0.0595956	TNFRSF11A	0.0272009	GLO1	0.0262934
32	IL-17D	0.0193464	IL16	0.0536812	STK4	0.0270614	SERPINA12	0.0262481
33	CXCL1	-0.00458278	SERPINA12	0.0518673	PARP-1	0.0262045	IL-27	0.0246263
34	LOX-1	0.000125347	FS	0.0506208	SLAMF7	0.0260067	PC3	0.0244161
35	Gal-9	0.00417822	PTX3	0.0496377	MMP12	0.0258253	HB-EGF	0.0233865
36	GIF	0.00537635	PIgR	0.0488784	TIE2	0.0257657	TNFRSF10A	0.0225902
37	SCF	0.00856841	THPO	0.0475232	IL1RL2	0.0257443	PC4	0.0225287
38	IL18	0.000866182	GLO1	0.0471957	HSP 27	0.0255705	GT	0.0224085
39	FGF-21	9.73673e-05	KIM1	0.0433949	GH	0.0252435	SCF	0.0217099
40	PIgR	0.0376973	LOX-1	0.0430278	SERPINA12	0.0250319	RAGE	0.0212848
41	RAGE	0.00866427	AMBP	0.0429807	CEACAM8	0.0249727	XCL1	0.0204849
42	SOD2	-0.000144996	TF	0.0427464	TNFRSF13B	0.0249277	CTSL1	0.0202786
43	CTRC	-0.058362	XCL1	0.0423601	HO-1	0.0244411	CXCL1	0.0202568
44	FGF-23	0.00602859	CEACAM8	0.0416598	CA5A	0.0243789	Sex	0.0195983
45	SPON2	0.0113944	HB-EGF	0.0414168	IL-4RA	0.0243697	TF	0.019373
46	GH	0.0102635	PAPPA	0.039041	hOSCAR	0.0233681	NEMO	0.0191285
47	FS	0.0429838	CD4	0.0376774	PGF	0.0233633	MMP12	0.0181387
48	GLO1	-0.00355308	TM	0.0369566	HB-EGF	0.0233098	SPON2	0.0178346
49	CD84	-0.0028995	PSGL-1	0.0368973	ANGPT1	0.0232505	GIF	0.0176423
50	PAPPA	-0.000341357	VEGFD	0.0366882	PC2	0.0226322	FGF-23	0.0174159
51	SERPINA12	-0.0334209	MARCO	0.0346406	IL18	0.0225759	hOSCAR	0.0174041
52	REN	0.0850686	HAOX1	0.033268	THPO	0.022463	THPO	0.01721
53	DECR1	0.0131882	AGRP	0.0327645	TGM2	0.022137	VEGFD	0.0161171
54	MERTK	0.0100277	SRC	0.0327535	SPON2	0.0214068	SLAMF7	0.015967
55	KIM1	0.0997303	FGF-21	0.0319525	TNFRSF10A	0.0214035	CTRC	0.0156415
56	THBS2	0.0510223	SOD2	0.0295801	PAR-1	0.0210626	ITGB1BP2	0.0152592
57	TM	0.028531	DCN	0.0283346	GIF	0.0207552	SORT1	0.014867
58	VSIG2	-0.0128287	LEP	0.0281391	PC4	0.0207314	PAPPA	0.0148135
59	AMBP	0.0217389	PRSS8	0.0280059	CTRC	0.0206849	CA5A	0.0147412
60	PRELP	0.0343242	CCL3	0.0279499	PIgR	0.0204713	CCL17	0.0147107
61	HO-1	-0.0113667	TNFRSF11A	0.0272985	RAGE	0.0202705	IDUA	0.0146334
62	XCL1	-0.004719	FABP2	0.0272585	MARCO	0.0199704	PAR-1	0.0146113
63	IL16	0.000563065	IgG Fc receptor II-b	0.0256462	IL-17D	0.0198594	TGM2	0.0145709
64	SORT1	-0.00662968	Dkk-1	0.0251888	LOX-1	0.0196964	PRSS8	0.0138604
65	CEACAM8	-0.014182	CA5A	0.024957	PSGL-1	0.0193206	PSGL-1	0.0138013
66	PTX3	0.0411451	SLAMF7	0.0245367	Sex	0.0191621	TNFRSF13B	0.0136303
67	PSGL-1	-0.00380685	HO-1	0.024465	GDF-2	0.0189246	PGF	0.0132742
68	CCL17	0.00036658	PDGF subunit B	0.0242446	AMBP	0.0185228	IL16	0.0132264
69	CCL3	-0.00196041	NEMO	0.0236324	PRSS8	0.0184361	MERTK	0.0131879
70	MMP7	0.0375959	SORT1	0.0229501	Gal-9	0.0179687	ACE2	0.0131016
71	IgG Fc receptor II-b	0.00355269	CD40-L	0.0226011	BMP-6	0.017725	PIgR	0.0130398
72	ITGB1BP2	0.00463531	CXCL1	0.0219302	FGF-23	0.0177155	Gal-9	0.0128939
73	DCN	0.000748768	ANGPT1	0.0219189	ACE2	0.0169676	IL18	0.0126408
74	Dkk-1	-0.00886626	MMP12	0.0211834	IgG Fc receptor II-b	0.0168934	HAOX1	0.0122791
75	LPL	-0.00403107	PC2	0.0207463	IL16	0.0167863	IgG Fc receptor II-b	0.0121011
76	PRSS8	0.026691	IL18	0.0206615	TF	0.0164376	SRC	0.0119839
77	AGRP	0.004579	LPL	0.0201488	AGRP	0.0162889	IL6	0.0118153
78	HB-EGF	0.00250194	RAGE	0.0192919	PRELP	0.0153978	PTX3	0.0113085
79	GDF-2	-0.00227935	TGM2	0.0186988	PC3	0.0151454	FGF-21	0.0112549
80	FABP2	0.000999045	IDUA	0.0172802	IDUA	0.0150407	DCN	0.0109302
81	THPO	0.00360309	GT	0.0169279	PAPPA	0.0149999	BMP-6	0.0107117
82	MARCO	0.00405463	TNFRSF10A	0.0164972	PC1	0.0149117	PDGF subunit B	0.0104837
83	GT	-0.00130032	PC1	0.0155503	SORT1	0.0148867	CD4	0.010462
84	BNP	0.102786	CTSL1	0.0145377	CCL3	0.0146692	GH	0.0104201
85	MMP12	0.0154672	GDF-2	0.012478	FABP2	0.0145974	HO-1	0.0101405
86	ACE2	0.00827257	HSP 27	0.0119377	LEP	0.014425	TRAIL-R2	0.0100694
87	PD-L2	0.0107154	PC3	0.0117627	GT	0.0138649	PRELP	0.00976166
88	CTSL1	-0.000660608	DECR1	0.0117562	MERTK	0.0131119	LOX-1	0.00962838
89	hOSCAR	0.00150884	CCL17	0.0114408	CTSL1	0.0129591	MMP7	0.00956349
90	TNFRSF13B	0.00284222	VSIG2	0.0108966	XCL1	0.0126504	SOD2	0.00939088
91	TGM2	0.00604231	IL-4RA	0.010184	LPL	0.0123325	AGRP	0.00922526
92	LEP	-0.00116483	MERTK	0.00955703	MMP7	0.0120266	LPL	0.00921765
93	CA5A	0.0168004	SPON2	0.00885631	NEMO	0.0119657	GDF-2	0.00915918
94	HSP 27	-0.00178101	CD84	0.00834913	PTX3	0.011686	PC2	0.00870657
95	CD4	0.0278666	PRELP	0.00812621	VEGFD	0.0113566	AMBP	0.00857665
96	NEMO	0.0114621	PD-L2	0.00685549	ITGB1BP2	0.0111605	IL-4RA	0.00847534
97	VEGFD	-0.000907961	PC4	0.00666639	DCN	0.0103151	FABP2	0.00803842
98	PARP-1	-0.0029853	GH	0.00649605	TRAIL-R2	0.00709641	CCL3	0.00733485
99	HAOX1	-0.00107905	Sex	0	SOD2	0.0070406	LEP	0.00678826

### Sheet: Model 5
Model 5	EN		XGBoost		Autoencoder		FNN
Ranking	Feature	Importance	Feature	Importance	Feature	Importance	Feature	Importance
1	Enrollment_age	0.199903	Enrollment_age	0.220115	Enrollment_age	0.0655961	PC4	0.0617992
2	Sex	0.146162	PRS	0.176487	PRS	0.0454874	Enrollment_age	0.0605119
3	PC1	0.0385217	PC4	0.149527	Sex	0.0337026	PC3	0.0515636
4	PC2	0.0434343	PC1	0.146448	PC4	0.0308654	Sex	0.0405871
5	PC3	-0.0284177	PC3	0.141063	PC2	0.0261756	PC1	0.0369127
6	PC4	0.0161703	PC5	0.130168	PC1	0.0235789	PC5	0.0353637
7	PC5	0.0455905	Sex	0.129463	PC5	0.0214478	PRS	0.0346994
8	PRS	0.145784	PC2	0.0897744	PC3	0.0172987	PC2	0.0119435

### Sheet: Model 6
Model 6	EN		XGBoost		Autoencoder		FNN
Ranking	Feature	Importance	Feature	Importance	Feature	Importance	Feature	Importance
1	Enrollment_age	0.208965	Enrollment_age	0.171176	Sex	0.0616828	PC4	0.045034
2	Sex	0.154465	PRS	0.150359	Enrollment_age	0.0483082	Enrollment_age	0.0429641
3	PC1	0.0488707	PC4	0.11069	PC4	0.0410148	Sex	0.042636
4	PC2	0.0250946	PC5	0.101213	PRS	0.0402458	PC3	0.0364482
5	PC3	-0.0154708	PC1	0.0771813	PC2	0.0268722	PRS	0.0347907
6	PC4	0.0368698	PC3	0.067252	PC1	0.018083	PC2	0.0231176
7	PC5	0.0500546	Sex	0.0646278	PC3	0.0151781	PC5	0.0209431
8	PRS	0.227854	PC2	0.0582677	PC5	0.0120513	PC1	0.0130213

### Sheet: Model 7
Model 7	EN		XGBoost		Autoencoder		FNN
Ranking	Feature	Importance	Feature	Importance	Feature	Importance	Feature	Importance
1	Enrollment_age	0.207172	Enrollment_age	0.123573	Enrollment_age	0.0516545	Enrollment_age	0.0529505
2	Sex	0.153202	PRS	0.103579	Sex	0.0305152	PRS	0.0465995
3	PC1	0.0683777	Sex	0.0659246	PRS	0.0259242	Sex	0.046469
4	PC2	0.0620357	PC5	0.0614504	PC2	0.0240402	PC2	0.0209595
5	PC3	-0.0127201	PC2	0.045742	PC3	0.0221497	PC4	0.0171465
6	PC4	0.0388002	PC4	0.0258155	PC4	0.0171387	PC1	0.0106994
7	PC5	0.0416348	PC3	0.019591	PC5	0.0142087	PC5	0.00921786
8	PRS	0.190871	PC1	0.015906	PC1	0.0110686	PC3	0.00789321

### Sheet: Model 8
Model 8	EN		XGBoost		Autoencoder		FNN
Ranking	Feature	Importance	Feature	Importance	Feature	Importance	Feature	Importance
1	Enrollment_age	0.0941164	BNP	0.0926259	TM	0.0974765	BOC	0.0409986
2	Sex	0.00990556	FGF-23	0.084393	REN	0.0756495	BNP	0.0380857
3	PC1	0.0065666	PAR-1	0.0587874	STK4	0.0675337	Enrollment_age	0.0366593
4	PC2	0.00564575	CTSL1	0.0532507	CD84	0.0651793	STK4	0.0341537
5	PC3	-0.00225353	PGF	0.0498125	ADAM-TS13	0.0605194	PRS	0.0337324
6	PC4	0.00629563	THBS2	0.0439338	VSIG2	0.0565605	PIgR	0.0292378
7	PC5	0.0432315	TRAIL-R2	0.0437243	BNP	0.0552396	KIM1	0.027364
8	BMP-6	0.00984992	PRS	0.0419154	Dkk-1	0.0535192	CTRC	0.0273588
9	ANGPT1	0.00228393	STK4	0.0378109	PC5	0.0512398	REN	0.0265671
10	ADM	0.0439113	ADM	0.0363414	TIE2	0.0469471	IL-1ra	0.0251923
11	CD40-L	0.00290193	MMP7	0.0345409	FGF-21	0.0469329	GLO1	0.0250978
12	SLAMF7	0.0136824	ACE2	0.0319169	PRSS27	0.0456227	ADAM-TS13	0.0245238
13	PGF	0.0134328	Gal-9	0.0306231	SCF	0.0433767	XCL1	0.021453
14	ADAM-TS13	-0.0531539	BOC	0.029507	IL-1ra	0.0419887	FS	0.02139
15	BOC	-0.0573961	PRSS8	0.0292002	ADM	0.0412659	PC5	0.021148
16	IL-4RA	-0.0024569	REN	0.0228995	BOC	0.0410773	NEMO	0.0209952
17	SRC	0.000556657	IL-27	0.0212836	CD40-L	0.0407875	PRSS27	0.0206037
18	IL-1ra	-0.0327527	TNFRSF11A	0.0207655	ANGPT1	0.040698	CEACAM8	0.0203153
19	IL6	0.0156491	PTX3	0.0198665	KIM1	0.0392027	CD4	0.0199909
20	TNFRSF10A	0.010742	CTRC	0.0180791	THBS2	0.0363635	ADM	0.0195451
21	STK4	0.0326679	DCN	0.0177984	PRS	0.0355574	THBS2	0.0189269
22	IDUA	0.00350106	ITGB1BP2	0.0169083	CCL17	0.0348834	IL-27	0.0183481
23	TNFRSF11A	0.00241769	IL-17D	0.0167153	MMP12	0.0347508	IL6	0.0183027
24	PAR-1	0.0628621	PSGL-1	0.0156378	SRC	0.0336269	Dkk-1	0.0161303
25	TRAIL-R2	0.0163086	CD4	0.0150335	PARP-1	0.0331718	CXCL1	0.0149068
26	PRSS27	0.0478113	CA5A	0.0141713	IL-27	0.0328379	PRSS8	0.0148639
27	TIE2	0.0121862	KIM1	0.0141003	NEMO	0.0328221	PAR-1	0.0140863
28	TF	-0.00258763	LOX-1	0.0128174	XCL1	0.0322666	PC2	0.0136652
29	IL1RL2	-0.036339	PC1	0.011441	FS	0.0321985	GH	0.0136441
30	PDGF subunit B	0.000534866	BMP-6	0.01081	DECR1	0.0316245	IgG Fc receptor II-b	0.0133231
31	IL-27	0.0631377	PRSS27	0.0100052	CD4	0.0311755	FGF-23	0.0130016
32	IL-17D	0.0101429	FABP2	0.00988592	BMP-6	0.0310715	THPO	0.0129594
33	CXCL1	-0.00731812	IL-1ra	0.00952554	IL1RL2	0.0305765	GT	0.0127307
34	LOX-1	0.00187665	PIgR	0.00943102	GLO1	0.0294818	IL1RL2	0.0125429
35	Gal-9	0.00557384	PAPPA	0.00895536	Enrollment_age	0.0287214	TNFRSF13B	0.0123892
36	GIF	0.00834192	MARCO	0.00869855	SERPINA12	0.0286086	IL16	0.0120398
37	SCF	0.00592437	LPL	0.00827387	TNFRSF11A	0.028458	IL-4RA	0.0111777
38	IL18	0.000300708	GDF-2	0.00826143	CXCL1	0.0278598	VEGFD	0.0109941
39	FGF-21	-5.40191e-05	SERPINA12	0.00818304	Sex	0.0276749	MMP7	0.0108902
40	PIgR	0.0487803	PC5	0.00817139	SLAMF7	0.0266786	SERPINA12	0.0108773
41	RAGE	0.0140724	TF	0.00692395	PDGF subunit B	0.0249444	PARP-1	0.0108768
42	SOD2	-0.00314481	Enrollment_age	0.00651468	PD-L2	0.0249353	BMP-6	0.0108573
43	CTRC	-0.061099	FS	0.00615512	THPO	0.0247088	SRC	0.0106023
44	FGF-23	0.00839563	IDUA	0.00522563	PAPPA	0.0243331	PC4	0.0102932
45	SPON2	0.0116354	HO-1	0.00426903	MARCO	0.0236639	AMBP	0.010115
46	GH	0.00915024	PRELP	0.0041849	ACE2	0.0228717	PRELP	0.00999209
47	FS	0.0520954	VEGFD	0.00396342	MERTK	0.0225558	TIE2	0.0099765
48	GLO1	-0.00674944	PC2	0.00362706	IL-17D	0.0224748	HB-EGF	0.00989588
49	CD84	-0.000825707	HB-EGF	0.00324108	HB-EGF	0.0223908	DECR1	0.00975431
50	PAPPA	0	SPON2	0	IL16	0.0222863	PD-L2	0.0097272
51	SERPINA12	-0.0361931	IL-4RA	0	IgG Fc receptor II-b	0.0222036	IL-17D	0.00950728
52	REN	0.0827452	AGRP	0	SPON2	0.0215107	LOX-1	0.00898444
53	DECR1	0.0188727	ADAM-TS13	0	IL6	0.0213456	CA5A	0.00895599
54	MERTK	0.00876959	SLAMF7	0	GH	0.0210172	CD40-L	0.00889688
55	KIM1	0.102541	THPO	0	IDUA	0.021001	HO-1	0.00877735
56	THBS2	0.0418377	CD40-L	0	HSP 27	0.0209867	RAGE	0.0085817
57	TM	0.0276295	GT	0	SORT1	0.0205491	PSGL-1	0.00852102
58	VSIG2	-0.0151442	ANGPT1	0	PRELP	0.02042	TNFRSF11A	0.00844158
59	AMBP	0.0156727	MMP12	0	IL-4RA	0.0195305	ANGPT1	0.00839383
60	PRELP	0.0396008	SOD2	0	Gal-9	0.0194813	GIF	0.00835606
61	HO-1	-0.016874	PD-L2	0	TNFRSF10A	0.0192721	PC1	0.00737179
62	XCL1	-0.00938272	Dkk-1	0	VEGFD	0.0192229	DCN	0.0073287
63	IL16	0.000430635	PC4	0	hOSCAR	0.0188725	GDF-2	0.00699618
64	SORT1	-0.00991246	hOSCAR	0	GIF	0.0183707	CTSL1	0.00697356
65	CEACAM8	-0.0160772	TNFRSF13B	0	DCN	0.0179559	ACE2	0.00687671
66	PTX3	0.0332668	TGM2	0	HAOX1	0.0176577	HSP 27	0.00686978
67	PSGL-1	-0.00701504	LEP	0	PGF	0.0172255	SCF	0.00648309
68	CCL17	0	PC3	0	PC3	0.0171851	CCL17	0.00647343
69	CCL3	-0.000514847	HSP 27	0	TRAIL-R2	0.0170303	SPON2	0.00631632
70	MMP7	0.0358282	NEMO	0	MMP7	0.0168206	MERTK	0.00630767
71	IgG Fc receptor II-b	0.00603012	PARP-1	0	AMBP	0.0168083	Sex	0.00600088
72	ITGB1BP2	0.00427829	HAOX1	0	PIgR	0.016656	hOSCAR	0.00590506
73	DCN	0.000209733	SRC	0	PSGL-1	0.0166266	SORT1	0.00573124
74	Dkk-1	-0.0153286	IL6	0	LPL	0.0165769	TGM2	0.00565195
75	LPL	-0.00456945	GH	0	RAGE	0.016561	ITGB1BP2	0.00539032
76	PRSS8	0.0314187	TNFRSF10A	0	FABP2	0.0162872	HAOX1	0.00538258
77	AGRP	0.00596567	SCF	0	GDF-2	0.0162335	MMP12	0.00536751
78	HB-EGF	0.00811622	GLO1	0	AGRP	0.0159941	PAPPA	0.00517148
79	GDF-2	-0.00158869	CD84	0	PC4	0.0154781	IDUA	0.00494468
80	FABP2	-0.000896913	GIF	0	CTSL1	0.0154208	AGRP	0.00489834
81	THPO	0.0109665	Sex	0	PAR-1	0.015381	CD84	0.0048809
82	MARCO	0.00134101	CXCL1	0	PRSS8	0.0153103	FABP2	0.00487285
83	GT	-0.000454376	DECR1	0	PC2	0.0152075	VSIG2	0.00487194
84	BNP	0.110305	MERTK	0	IL18	0.0151989	CCL3	0.00479645
85	MMP12	0.0170476	PDGF subunit B	0	GT	0.0150112	SOD2	0.00475757
86	ACE2	0.0106819	IL1RL2	0	CA5A	0.0149745	IL18	0.00465161
87	PD-L2	0.0124102	TM	0	FGF-23	0.0149246	PC3	0.00447868
88	CTSL1	0.0035558	VSIG2	0	TNFRSF13B	0.0149188	Gal-9	0.00446311
89	hOSCAR	0.000469278	AMBP	0	PTX3	0.0146676	TM	0.00432925
90	TNFRSF13B	0.00519184	XCL1	0	HO-1	0.0146664	FGF-21	0.00424815
91	TGM2	0.0103429	IL16	0	TGM2	0.0146228	TNFRSF10A	0.0042059
92	LEP	-0.00492925	SORT1	0	CTRC	0.0139179	LPL	0.00406822
93	CA5A	0.0109957	CEACAM8	0	LEP	0.0137573	PTX3	0.00393613
94	HSP 27	-0.00212025	IL18	0	CEACAM8	0.0133489	SLAMF7	0.00377262
95	CD4	0.0395449	TIE2	0	PC1	0.0124663	MARCO	0.00364426
96	NEMO	0.0164341	CCL17	0	CCL3	0.0124395	TF	0.00353885
97	VEGFD	-0.000117516	CCL3	0	SOD2	0.0123251	PGF	0.00335546
98	PARP-1	-0.00333906	RAGE	0	TF	0.0112336	LEP	0.00310972
99	HAOX1	-0.00195829	IgG Fc receptor II-b	0	ITGB1BP2	0.0111031	PDGF subunit B	0.00305889
100	PRS	0.148189	FGF-21	0	LOX-1	0.00968583	TRAIL-R2	0.00302832
