## Supplemental Table S4 for "Integrating Imaging-Derived Clinical Endotypes with Plasma Proteomics and External Polygenic Risk Scores Enhances Coronary Microvascular Disease Risk Prediction^†^"

### Sheet: S4. Multinomial Regression Perf
Supplemental Table S4. Multinomial Logistic Regression Model Performance. Reported as mean (standard deviation).
Class	AUROC	AUPRC	Precision	Recall	Balanced Accuracy	F1-Score	Brier Score
Class 0	0.692 (0.030)	0.560 (0.061)	0.484 (0.037)	0.600 (0.072)	0.628 (0.033)	0.534 (0.045)	0.205 (0.010)
Class 1	0.601 (0.049)	0.398 (0.050)	0.389 (0.052)	0.367 (0.064)	0.570 (0.034)	0.377 (0.053)	0.199 (0.009)
Class 2	0.657 (0.056)	0.287 (0.093)	0.310 (0.093)	0.191 (0.067)	0.562 (0.035)	0.234 (0.074)	0.113 (0.006)
Class 3	0.634 (0.037)	0.357 (0.044)	0.371 (0.058)	0.339 (0.052)	0.581 (0.030)	0.353 (0.049)	0.174 (0.006)
All Classes	0.641 (0.029)	0.401 (0.039)	0.399 (0.033)	0.408 (0.027)	0.408 (0.027)	0.397 (0.028)	0.173 (0.004)
